# Characterization of the common genetic variation in the Spanish population of Navarre

**DOI:** 10.1101/2024.02.11.24302643

**Authors:** Alberto Maillo, Estefania Huergo, María Apellániz-Ruiz, Edurne UrruDa, María Miranda, Josefa Salgado, Sara Pasalodos-Sánchez, Luna Delgado-Mora, Óscar Teijido, Ibai Goicoechea, Rosario Carmona, Javier Perez-Florido, Virginia Aquino, Daniel Lopez-Lopez, María Peña-Chilet, Sergi Beltrán, Joaquín Dopazo, Iñigo Lasa, Juan José Beloqui, NAGEN-scheme, Ángel Alonso, David Gomez-Cabrero

## Abstract

**Purpose:** Large-scale genomic studies have significantly increased our knowledge of genetic variability across populations. Regional genetic profiling is essential for distinguishing common benign variants from disease-causing ones. To this end, we conducted a comprehensive characterization of exonic variants in the population of Navarre (Spain).

**Methods:** Genome sequencing data from 358 unrelated individuals of Spanish origin from the Navarrese population were used.

**Results:** Our analysis revealed 61,410 biallelic exonic single nucleotide variants (SNV) within the Navarrese cohort, with 35% classified as common (MAF > 1%). By comparing allele frequency data from 1000 Genome Project (excluding the Iberian cohort of Spain, IBS), Genome Aggregation Database, and a Spanish cohort (including IBS individuals and data from Medical Genome Project), we identified 1,069 SNVs common in Navarre but rare (MAF ≤ 1%) in all other populations. We further corroborated this observation with a second regional cohort of 239 unrelated exomes, which confirmed 676 of the 1,069 SNVs as common in Navarre.

**Conclusion:** This study highlights the importance of population-specific characterization of genetic variation to improve allele frequency filtering in sequencing data analysis to identify disease-causing variants.
