## Supplementary material for "Characterization of the common genetic variation in the Spanish population of Navarre": Table S1

### Sheet: TableS1
FST(NAVARRE-IBS)	0.00012102
FST(NAVARRE-MGP)	0.00074375
FST(NAVARRE-TSI)	0.0014426
FST(NAVARRE-GBR)	0.0017199
FST(NAVARRE-CEU)	0.0016313
FST(NAVARRE-FIN)	0.0054131
FST(NAVARRE-AMR)	0.0094055
FST(NAVARRE-SAS)	0.014983
FST(NAVARRE-EAS)	0.032824
FST(NAVARRE-AFR)	0.043414
